# Altered transcriptome-proteome coupling indicates aberrant proteostasis in Parkinson’s disease

**DOI:** 10.1101/2021.03.18.21253875

**Authors:** Fiona Dick, Ole-Bjørn Tysnes, Guido Werner Alves, Gonzalo S. Nido, Charalampos Tzoulis

## Abstract

The correlation between mRNA and protein levels has been shown to decline in the ageing brain, possibly reflecting age-dependent changes in the proteostasis. It is thought that impaired proteostasis may be implicated in the pathogenesis of Parkinson’s disease (PD), but evidence derived from the patient brain is currently limited. Here, we hypothesized that if impaired proteostasis occurs in PD, this should be reflected in the form of altered correlation between transcriptome and proteome compared to healthy ageing.

To test this hypothesis, we integrated transcriptomic data with proteomics from prefrontal cortex tissue of 17 PD patients and 11 demographically matched healthy controls and assessed gene-specific correlations between RNA and protein level. To control for the effects of ageing, brain samples from 4 infants were included in the analyses.

In the healthy aged brain, we observed a genome-wide decreased correlation between mRNA and protein levels. Moreover, a group of genes encoding synaptic vesicle proteins exhibited inverse correlations. This phenomenon likely reflects the spatial separation of mRNA and protein into the neuronal soma and synapsis, respectively, commonly characterizing these genes. Most genes showed a significantly lower correlation between mRNA and protein levels in PD compared to neurologically healthy ageing, consistent with a proteome-wide decline in proteostasis. Genes showing an inverse correlation in PD were enriched for proteasome subunits, suggesting that these proteins show accentuated spatial separation of transcript and protein between the soma and axon/synapses in PD neurons. Moreover, the PD brain was characterized by increased positive mRNA-protein correlation for some genes encoding components of the mitochondrial respiratory chain, suggesting these may require tighter regulation in the face of mitochondrial pathology characterizing the PD brain.

Our results are highly consistent with a proteome-wide impairment of proteostasis in the PD brain and strongly support the hypothesis that aberrant proteasomal function is implicated in the pathogenesis of PD. Moreover, our findings have important implications for the correct interpretation of differential gene expression studies in PD. In the presence of disease-specific altered coupling of transcriptome and proteome, measured differences in mRNA levels cannot be used to infer changes at the protein-level and should be supplemented with direct determination of proteins nominated by the analyses.
