## Supplemental File 1 for "Altered transcriptome-proteome coupling indicates aberrant proteostasis in Parkinson’s disease"

### Sheet: Metadata
Sample	RNAseq_id	reporter.intensity.id	Group acronym	Cohort	Age(years)	Sex	Age of onset (years)	Disease duration (years)	PMI (hours)	Pathology Diagnosis	Fam. History of PD	Cause of death	Drugs last year of life
1	SL283585	Reporter.intensity.6.5	PD	Park West	86	M	78.22	7.78	30	PD	no		Levodopa
2	SL283586	Reporter.intensity.7.7	PD	Park West	88	M	76.88	11.12	30	PD	no		Levodopa
3	SL283598	Reporter.intensity.6.2	PD	Park West	82	M	69.86	12.14	46	PD	no		Pramipexole
4	SL283596	Reporter.intensity.5.2	PD	Park West	81	F	67.63	13.37	15	PD	no		Carbidopa/Levodopa/Entacapone
5	SL283592	Reporter.intensity.6.1	PD	Park West	69	M	62.6	6.4	57	PD	no		Carbidopa/Levodopa/Entacapone
6	SL283588	Reporter.intensity.6.9	PD	Park West	72	M	63.1	8.9	48	PD	no		Carbidopa/Levodopa/eÉntacapone
7	SL283600	Reporter.intensity.9.10	PD	Park West	78	F	66.19	11.81	24	PD	no		Levodopa
8	SL283594	Reporter.intensity.5.9	PD	Park West	82	M	71.94	10.06	84	PD	no		Pramipexole
9	SL283590	Reporter.intensity.9.5	PD	Park West	95	M	86.56	8.44	48	PD	yes (1 sibling	possible PD)
10	SL283602	Reporter.intensity.9.1	PD	Park West	90	F	80.18	9.82	24	PD	no		Levodopa
11	SL283608	Reporter.intensity.5.10	PD	Park West	80	F	64.61	15.39	48	PD	no		Levodopa
12	SL283604	Reporter.intensity.6.6	PD	Park West	72	F	62.43	9.57	72	PD	no		Carbidopa/Levodopa/Entacapone
13	SL283606	Reporter.intensity.5.8	PD	Park West	74	M	61.61	12.39	24	PD	yes (father and 1 sibling	possible PD)
14	SL283616	Reporter.intensity.5.3	PD	Park West	69	F	57.49	11.51	30	PD	no		levodopa
15	SL283610	Reporter.intensity.5.7	PD	Park West	86	F	75.66	10.34	60	PD	yes (1 sibling	possible PD)
16	SL283612	Reporter.intensity.9.2	PD	Park West	85	M	73.62	11.38	33	PD	no		levodopa
17	SL283614	Reporter.intensity.6.8	PD	Park West	83	F	68.73	14.27	33	PD	no		levodopa
18	SL283595	Reporter.intensity.2.8	HA	Neuromics Tissue Bank	79	M			48	Control	no
19	SL283591	Reporter.intensity.8.5	HA	Neuromics Tissue Bank	86	F			72	Control	no
20	SL283587	Reporter.intensity.8.7	HA	Neuromics Tissue Bank	87	M			36	Control	no
21	SL283597	Reporter.intensity.9.7	HA	Neuromics Tissue Bank	66	F			43	Control	no
22	SL283603	Reporter.intensity.8.1	HA	Neuromics Tissue Bank	63	M			24	Control	no
23	SL283589	Reporter.intensity.8.10	HA	Neuromics Tissue Bank	87	M			48	Control	no
24	SL283605	Reporter.intensity.4.1	HA	Neuromics Tissue Bank	63	F			48	Control	no
25	SL283599	Reporter.intensity.2.3	HA	Neuromics Tissue Bank	66	M			80	Control	no
26	SL283593	Reporter.intensity.4.7	HA	Neuromics Tissue Bank	85	F			72	Control	no
27	SL283618	Reporter.intensity.2.10	HA	Neuromics Tissue Bank	88	F			48	Control	no
28	SL283601	Reporter.intensity.4.6	HA	Neuromics Tissue Bank	65	M			48	Control	no
29	SL283611	Reporter.intensity.3.5	YG	Neuromics Tissue Bank	0.02	F			48	Control		SIDS
30	SL283607	Reporter.intensity.1.4	YG	Neuromics Tissue Bank	0.38	F				Control		SIDS
31	SL283609	Reporter.intensity.1.8	YG	Neuromics Tissue Bank	0.17	M				Control		SIDS
32	SL283615	Reporter.intensity.1.1	YG	Neuromics Tissue Bank	0 (36 weeks gestation)	M			24	Control		SIDS
